# The monocyte-to-lymphocyte ratio: defining a normal range, sex-specific differences in the tuberculosis disease spectrum and diagnostic indices

**DOI:** 10.1101/2021.02.25.21251823

**Authors:** Thomas S. Buttle, Claire Y. Hummerstone, Thippeswamy Billahalli, Richard J. B. Ward, Korina E. Barnes, Natalie J. Marshall, Viktoria C. Spong, Graham H. Bothamley

## Abstract

**Background:** The monocyte-to-lymphocyte ratio has been advocated as a biomarker in tuberculosis. Our objective was to evaluate its clinical role in diagnosis, prognosis and treatment outcome.

**Methods:** Complete blood counts from an unselected population aged 16 to 65 years defined normal values of the ratio and associations with other indices. Blood counts, inflammatory markers and clinical parameters were measured in patients with and those screened for tuberculosis. We examined the ratio for its associations with these variables and for diagnosis, screening, prediction of poor prognosis and response to treatment. Results. In the unselected population, monocyte-to-lymphocyte ratios were higher in males than females and correlated with neutrophil counts (Spearman’s rho=0.48, P<0.00001, n=14,573). In 356 patients notified with tuberculosis, ratios were higher in males (high monocyte counts), especially in smear-positive pulmonary tuberculosis (S+PTB), lung cavitation and raised inflammatory markers. The sensitivities for confirmed tuberculosis were 42% (males) and 32% (females), with specificities of 70% and 71% respectively. Using sex-specific cut-offs in 629 adults screened for tuberculosis and with a positive tuberculin skin test or interferon-gamma release assay, diagnostic sensitivities for active tuberculosis were better in males (25%; all and contacts of a S+PTB index, respectively) than females (14-17%) with specificities of 89-96%. Positive likelihood ratios were better with upper limits alone but were still poor (6.64 when screening for tuberculosis, with an area under the curve of 0.688). Ratios did not predict death or response to treatment. Ratios were especially higher in males than female ratios in the 16-45 years age group.

**Conclusions:** Severe tuberculosis and male sex associated with high monocyte-to-lymphocyte ratios. The ratio performed poorly as a clinical aid. (269 words)
