## Supplementary material for "The monocyte-to-lymphocyte ratio: defining a normal range, sex-specific differences in the tuberculosis disease spectrum and diagnostic indices": Data dictionary for column headings

### Sheet: Sheet1
Variable	Description	Type	Levels
Code	TB1-218 and DN1-44 notified cohort; STB - sputum smear-positive pulmonary TB; CSSTB-contact smear-positive TB; Scr - screened; TBScr - TB found at screening	string
age	age in decades: 16 to 25, 26 to 35, 36 to 45, 46 to 55, 56 to 65 and >65	numeric	> 16 years
sex	self-identified biological sex	factor	m=male, f=female
UK born	born in the UK?	binary	yes/ no
IGRA	categorical result of QuantiFERON TB, QuantiFERON Gold-in-Tube or T-SPOT.TB	factor	Negative, positive/ideterminate; *=no result available, nd=not done; value given as IU/mL or as E+ (elispot positive) or with number of spots, e.g. E40/30
TST	Induration in mm	numeric
Site of disease	Site of disease	factor	PTB (pulmonary), EPTB (extra-pulmonary) and Both
Resistance	Drug-resistance on drug susceptibility testing	factor	Y=yes; 0 or N=No; *=no culture; No DST=cultured but no drug susceptibility testing result
Monocytes	count/nL	numeric
Lymphocytes	count/nL	numeric
M/L ratio	ratio	numeric
Alb	Albumin (g/L)	numeric
Glob	Globulin (g/L)	numeric
Alb/Glob ratio	Albumin to globulin ratio	numeric
CRP	C-reactive protein	numeric
